# Exploring the molecular basis of the genetic correlation between body mass index and brain morphological traits

**DOI:** 10.1101/2024.08.09.24311778

**Authors:** Daniela Fusco, Camilla Marinelli, Mathilde André, Lucia Troiani, Martina Noè, Fabrizio Pizzagalli, Davide Marnetto, Paolo Provero

**Affiliations:** Dept. of Neurosciences “Rita Levi Montalcini”, University of Turin, Italy; Center for Omics Sciences, IRCCS Ospedale San Raffaele, Milan, Italy

## Abstract

Several studies have demonstrated significant phenotypic and genetic correlations between body mass index (BMI) and brain morphological traits derived from structural magnetic resonance imaging (sMRI). We use the sMRI, BMI, and genetic data collected by the UK Biobank to systematically compute the genetic correlations between area, volume, and thickness measurements of hundreds of brain structures on one hand, and BMI on the other. In agreement with previous literature, we find many such measurements to have negative genetic correlation with BMI. We then dissect the molecular mechanisms underlying such correlations using brain eQTL data and summary-based Mendelian randomization, thus producing an atlas of genes whose genetically regulated expression in brain tissues pleiotropically affects brain morphology and BMI. Fine-mapping followed by colocalization analysis allows, in several cases, the identification of credible sets of variants likely to be causal for both the macroscopic phenotypes and for gene expression. In particular, epigenetic fine mapping identifies variant rs7187776 in the 5′ UTR of the *TUFM* gene as likely to be causal of increased BMI and decreased caudate volume, possibly through the creation, by the alternate allele, of an ETS binding site leading to increased chromatin accessibility, specifically in microglial cells.
