## Supplementary Data 1 for "Exploring the molecular basis of the genetic correlation between body mass index and brain morphological traits"

### Sheet: TableS1
Pheno	ROI	Hemisphere	UKB.ID	Category.name	rg	se	P-value
165	BrainSeg	global	26514	subcortical volume	-0.1263	0.0299	2.3876e-05
166	BrainSegNotVent	global	26515	subcortical volume	-0.1073	0.0302	0.0004
167	BrainSegNotVentSurf	global	26516	subcortical volume	-0.1054	0.0293	0.0003
168	SubCortGray	global	26517	subcortical volume	-0.0417	0.0298	0.1609
169	TotalGray	global	26518	subcortical volume	-0.1038	0.0342	0.0024
170	SupraTentorial	global	26519	subcortical volume	-0.12	0.0274	1.1556e-05
171	SupraTentorialNotVent	global	26520	subcortical volume	-0.1029	0.0281	0.0003
172	EstimatedTotalIntraCranial	global	26521	subcortical volume	0.0313	0.035	0.3717
173	VentricleChoroid	global	26522	subcortical volume	-0.0514	0.0348	0.1395
174	3rd-Ventricle	global	26523	subcortical volume	-0.0076	0.0286	0.7912
175	4th-Ventricle	global	26524	subcortical volume	-0.0839	0.0284	0.0031
176	5th-Ventricle	global	26525	subcortical volume	NA	NA	NA
177	Brain-Stem	global	26526	subcortical volume	-0.0095	0.0278	0.7331
178	CSF	global	26527	subcortical volume	-0.0309	0.0349	0.3754
179	WM-hypointensities	global	26528	subcortical volume	0.0187	0.0373	0.6168
180	non-WM-hypointensities	global	26529	subcortical volume	NA	NA	NA
181	Optic-Chiasm	global	26530	subcortical volume	-0.0223	0.0416	0.5912
182	CC-Posterior	global	26531	subcortical volume	-0.0268	0.0301	0.3743
183	CC-Mid-Posterior	global	26532	subcortical volume	-0.0093	0.0358	0.794
184	CC-Central	global	26533	subcortical volume	0.0177	0.0302	0.5593
185	CC-Mid-Anterior	global	26534	subcortical volume	-0.0245	0.0282	0.3842
186	CC-Anterior	global	26535	subcortical volume	-0.0159	0.03	0.5959
187	BrainSegVol-to-eTIV	global	26536	subcortical volume	-0.1604	0.0278	8.2752e-09
188	MaskVol-to-eTIV	global	26537	subcortical volume	-0.1158	0.048	0.0159
189	Cortex	lh	26552	subcortical volume	-0.0915	0.0328	0.0053
190	CerebralWhiteMatter	lh	26553	subcortical volume	-0.0769	0.0262	0.0033
191	Lateral-Ventricle	lh	26554	subcortical volume	-0.052	0.0344	0.1309
192	Inf-Lat-Vent	lh	26555	subcortical volume	-0.1023	0.0401	0.0108
193	Cerebellum-White-Matter	lh	26556	subcortical volume	-0.0034	0.0277	0.9013
194	Cerebellum-Cortex	lh	26557	subcortical volume	-0.0356	0.028	0.2045
195	Thalamus-Proper	lh	26558	subcortical volume	-0.0468	0.0337	0.1647
196	Caudate	lh	26559	subcortical volume	-0.0434	0.0276	0.1157
197	Putamen	lh	26560	subcortical volume	0.0034	0.0287	0.9055
198	Pallidum	lh	26561	subcortical volume	-0.0694	0.0303	0.0217
199	Hippocampus	lh	26562	subcortical volume	0.0093	0.033	0.7783
200	Amygdala	lh	26563	subcortical volume	-0.0179	0.0349	0.6091
201	Accumbens-area	lh	26564	subcortical volume	0.0099	0.0323	0.7601
202	VentralDC	lh	26565	subcortical volume	-0.0351	0.0287	0.2217
203	vessel	lh	26566	subcortical volume	-0.0177	0.0503	0.7241
204	choroid-plexus	lh	26567	subcortical volume	-0.0268	0.0342	0.4346
206	Cortex	rh	26583	subcortical volume	-0.0819	0.0338	0.0155
207	CerebralWhiteMatter	rh	26584	subcortical volume	-0.0655	0.0261	0.0121
208	Lateral-Ventricle	rh	26585	subcortical volume	-0.048	0.0361	0.1837
209	Inf-Lat-Vent	rh	26586	subcortical volume	-0.0551	0.0401	0.1691
210	Cerebellum-White-Matter	rh	26587	subcortical volume	0.0428	0.0292	0.1426
211	Cerebellum-Cortex	rh	26588	subcortical volume	-0.0408	0.0289	0.1577
212	Thalamus-Proper	rh	26589	subcortical volume	-0.0166	0.0313	0.5958
213	Caudate	rh	26590	subcortical volume	-0.0354	0.0298	0.2348
214	Putamen	rh	26591	subcortical volume	0.0073	0.0291	0.8024
215	Pallidum	rh	26592	subcortical volume	-0.1029	0.0282	0.0003
216	Hippocampus	rh	26593	subcortical volume	0.0094	0.033	0.7757
217	Amygdala	rh	26594	subcortical volume	-0.0146	0.0367	0.6907
218	Accumbens-area	rh	26595	subcortical volume	-0.0188	0.0304	0.5347
219	VentralDC	rh	26596	subcortical volume	-0.0448	0.0284	0.1142
220	vessel	rh	26597	subcortical volume	-0.001	0.0518	0.9844
221	choroid-plexus	rh	26598	subcortical volume	-0.0312	0.0351	0.3732
344	bankssts	lh	26789	cortical volume	-0.0888	0.0366	0.0152
345	caudalanteriorcingulate	lh	26790	cortical volume	-0.0136	0.046	0.7683
346	caudalmiddlefrontal	lh	26791	cortical volume	-0.1019	0.0412	0.0134
347	cuneus	lh	26792	cortical volume	0.0078	0.0315	0.8037
348	entorhinal	lh	26793	cortical volume	-0.0943	0.0451	0.0364
349	fusiform	lh	26794	cortical volume	-0.0324	0.0379	0.3921
350	inferiorparietal	lh	26795	cortical volume	-0.0597	0.038	0.1161
351	inferiortemporal	lh	26796	cortical volume	-0.113	0.0381	0.003
352	isthmuscingulate	lh	26797	cortical volume	0.0172	0.0389	0.6585
353	lateraloccipital	lh	26798	cortical volume	0.019	0.0351	0.5881
354	lateralorbitofrontal	lh	26799	cortical volume	-0.0023	0.0328	0.9445
355	lingual	lh	26800	cortical volume	0.0291	0.0309	0.3467
356	medialorbitofrontal	lh	26801	cortical volume	-0.0313	0.0451	0.4884
357	middletemporal	lh	26802	cortical volume	-0.0429	0.0355	0.227
358	parahippocampal	lh	26803	cortical volume	-0.0367	0.0323	0.256
359	paracentral	lh	26804	cortical volume	-0.0456	0.0374	0.2233
360	parsopercularis	lh	26805	cortical volume	-0.0267	0.0392	0.4956
361	parsorbitalis	lh	26806	cortical volume	-0.0344	0.0385	0.3711
362	parstriangularis	lh	26807	cortical volume	-0.0413	0.0428	0.3342
363	pericalcarine	lh	26808	cortical volume	0.0463	0.0312	0.1375
364	postcentral	lh	26809	cortical volume	-0.0814	0.0398	0.0406
365	posteriorcingulate	lh	26810	cortical volume	-0.0761	0.0429	0.0763
366	precentral	lh	26811	cortical volume	-0.0922	0.0325	0.0045
367	precuneus	lh	26812	cortical volume	-0.01	0.0297	0.7352
368	rostralanteriorcingulate	lh	26813	cortical volume	-0.0156	0.0345	0.651
369	rostralmiddlefrontal	lh	26814	cortical volume	-0.0578	0.0304	0.0575
370	superiorfrontal	lh	26815	cortical volume	-0.051	0.0371	0.169
371	superiorparietal	lh	26816	cortical volume	-0.0854	0.0341	0.0123
372	superiortemporal	lh	26817	cortical volume	-0.1147	0.0375	0.0022
373	supramarginal	lh	26818	cortical volume	-0.0231	0.0398	0.561
374	frontalpole	lh	26819	cortical volume	0.0342	0.0499	0.4929
375	transversetemporal	lh	26820	cortical volume	-0.0028	0.0343	0.9349
376	insula	lh	26821	cortical volume	-0.0625	0.0331	0.0594
377	bankssts	rh	26890	cortical volume	-0.0987	0.0397	0.0128
378	caudalanteriorcingulate	rh	26891	cortical volume	-0.1476	0.0579	0.0108
379	caudalmiddlefrontal	rh	26892	cortical volume	-0.028	0.0369	0.4474
380	cuneus	rh	26893	cortical volume	0.0429	0.0301	0.1539
381	entorhinal	rh	26894	cortical volume	-0.0286	0.0422	0.4978
382	fusiform	rh	26895	cortical volume	-0.0359	0.0365	0.3253
383	inferiorparietal	rh	26896	cortical volume	-0.087	0.0344	0.0115
384	inferiortemporal	rh	26897	cortical volume	-0.0631	0.0347	0.0686
385	isthmuscingulate	rh	26898	cortical volume	0.0354	0.0447	0.4295
386	lateraloccipital	rh	26899	cortical volume	0.0136	0.0324	0.675
387	lateralorbitofrontal	rh	26900	cortical volume	0.0085	0.0372	0.8204
388	lingual	rh	26901	cortical volume	-0.007	0.031	0.8207
389	medialorbitofrontal	rh	26902	cortical volume	0.022	0.0362	0.5425
390	middletemporal	rh	26903	cortical volume	-0.0231	0.0414	0.5763
391	parahippocampal	rh	26904	cortical volume	-0.0287	0.0346	0.4064
392	paracentral	rh	26905	cortical volume	-0.0689	0.04	0.0851
393	parsopercularis	rh	26906	cortical volume	-0.0323	0.0362	0.3726
394	parsorbitalis	rh	26907	cortical volume	-0.0285	0.0384	0.4583
395	parstriangularis	rh	26908	cortical volume	-0.0181	0.0408	0.6563
396	pericalcarine	rh	26909	cortical volume	0.0352	0.0297	0.2354
397	postcentral	rh	26910	cortical volume	-0.0658	0.0378	0.0813
398	posteriorcingulate	rh	26911	cortical volume	-0.1095	0.0464	0.0183
399	precentral	rh	26912	cortical volume	-0.0585	0.0332	0.0777
400	precuneus	rh	26913	cortical volume	-0.0266	0.0306	0.3862
401	rostralanteriorcingulate	rh	26914	cortical volume	-0.1166	0.0469	0.0129
402	rostralmiddlefrontal	rh	26915	cortical volume	-0.0451	0.0293	0.1238
403	superiorfrontal	rh	26916	cortical volume	-0.0066	0.0353	0.8509
404	superiorparietal	rh	26917	cortical volume	-0.0688	0.0328	0.036
405	superiortemporal	rh	26918	cortical volume	-0.0826	0.0368	0.025
406	supramarginal	rh	26919	cortical volume	-0.0714	0.0399	0.0733
407	frontalpole	rh	26920	cortical volume	0.0113	0.051	0.8248
408	transversetemporal	rh	26921	cortical volume	-0.0407	0.0369	0.27
409	insula	rh	26922	cortical volume	-0.0548	0.0331	0.0977
648	TotalSurface	lh	26721	cortical area (white surface)	-0.1117	0.0276	5.3189e-05
649	bankssts	lh	26722	cortical area (white surface)	-0.1264	0.0354	0.0004
650	caudalanteriorcingulate	lh	26723	cortical area (white surface)	-0.0907	0.046	0.0487
651	caudalmiddlefrontal	lh	26724	cortical area (white surface)	-0.1229	0.0388	0.0015
652	cuneus	lh	26725	cortical area (white surface)	-0.023	0.0306	0.4529
653	entorhinal	lh	26726	cortical area (white surface)	-0.0804	0.0381	0.0349
654	fusiform	lh	26727	cortical area (white surface)	-0.0443	0.0322	0.1694
655	inferiorparietal	lh	26728	cortical area (white surface)	-0.0764	0.0344	0.0264
656	inferiortemporal	lh	26729	cortical area (white surface)	-0.1121	0.0348	0.0013
657	isthmuscingulate	lh	26730	cortical area (white surface)	0.0611	0.0361	0.0905
658	lateraloccipital	lh	26731	cortical area (white surface)	0.0033	0.0318	0.9162
659	lateralorbitofrontal	lh	26732	cortical area (white surface)	-0.0163	0.0298	0.5846
660	lingual	lh	26733	cortical area (white surface)	0.0056	0.0293	0.8479
661	medialorbitofrontal	lh	26734	cortical area (white surface)	-0.0575	0.0404	0.1548
662	middletemporal	lh	26735	cortical area (white surface)	-0.0884	0.0312	0.0046
663	parahippocampal	lh	26736	cortical area (white surface)	-0.0455	0.0356	0.2015
664	paracentral	lh	26737	cortical area (white surface)	-0.0959	0.0347	0.0056
665	parsopercularis	lh	26738	cortical area (white surface)	-0.0528	0.0374	0.1584
666	parsorbitalis	lh	26739	cortical area (white surface)	-0.0806	0.0363	0.0265
667	parstriangularis	lh	26740	cortical area (white surface)	-0.0591	0.0366	0.1058
668	pericalcarine	lh	26741	cortical area (white surface)	0.0231	0.0304	0.4472
669	postcentral	lh	26742	cortical area (white surface)	-0.1086	0.0357	0.0023
670	posteriorcingulate	lh	26743	cortical area (white surface)	-0.075	0.0443	0.0901
671	precentral	lh	26744	cortical area (white surface)	-0.1375	0.0346	7.0192e-05
672	precuneus	lh	26745	cortical area (white surface)	-0.0228	0.0293	0.4378
673	rostralanteriorcingulate	lh	26746	cortical area (white surface)	-0.0639	0.0341	0.0611
674	rostralmiddlefrontal	lh	26747	cortical area (white surface)	-0.0883	0.0284	0.0019
675	superiorfrontal	lh	26748	cortical area (white surface)	-0.0664	0.037	0.0726
676	superiorparietal	lh	26749	cortical area (white surface)	-0.0945	0.0309	0.0022
677	superiortemporal	lh	26750	cortical area (white surface)	-0.1074	0.0352	0.0023
678	supramarginal	lh	26751	cortical area (white surface)	-0.0462	0.033	0.1616
679	frontalpole	lh	26752	cortical area (white surface)	-0.0537	0.0529	0.31
680	transversetemporal	lh	26753	cortical area (white surface)	-0.0181	0.0354	0.6088
681	insula	lh	26754	cortical area (white surface)	-0.0478	0.0349	0.1706
682	TotalSurface	rh	26822	cortical area (white surface)	-0.1012	0.027	0.0002
683	bankssts	rh	26823	cortical area (white surface)	-0.1118	0.0392	0.0043
684	caudalanteriorcingulate	rh	26824	cortical area (white surface)	-0.1413	0.0453	0.0018
685	caudalmiddlefrontal	rh	26825	cortical area (white surface)	-0.0572	0.0365	0.1172
686	cuneus	rh	26826	cortical area (white surface)	0.0166	0.0295	0.5739
687	entorhinal	rh	26827	cortical area (white surface)	-0.0569	0.0382	0.1362
688	fusiform	rh	26828	cortical area (white surface)	-0.0396	0.0325	0.2238
689	inferiorparietal	rh	26829	cortical area (white surface)	-0.1035	0.0318	0.0011
690	inferiortemporal	rh	26830	cortical area (white surface)	-0.0576	0.0306	0.0596
691	isthmuscingulate	rh	26831	cortical area (white surface)	0.0645	0.0397	0.1042
692	lateraloccipital	rh	26832	cortical area (white surface)	-0.0175	0.0292	0.5481
693	lateralorbitofrontal	rh	26833	cortical area (white surface)	-0.0046	0.0373	0.9013
694	lingual	rh	26834	cortical area (white surface)	-0.0206	0.0288	0.4741
695	medialorbitofrontal	rh	26835	cortical area (white surface)	0.0057	0.0307	0.8519
696	middletemporal	rh	26836	cortical area (white surface)	-0.0741	0.0326	0.0233
697	parahippocampal	rh	26837	cortical area (white surface)	-0.0583	0.0369	0.1137
698	paracentral	rh	26838	cortical area (white surface)	-0.0952	0.0377	0.0116
699	parsopercularis	rh	26839	cortical area (white surface)	-0.0712	0.0366	0.0517
700	parsorbitalis	rh	26840	cortical area (white surface)	-0.0822	0.0317	0.0094
701	parstriangularis	rh	26841	cortical area (white surface)	-0.0472	0.0378	0.212
702	pericalcarine	rh	26842	cortical area (white surface)	0.0251	0.0296	0.3975
703	postcentral	rh	26843	cortical area (white surface)	-0.1223	0.0346	0.0004
704	posteriorcingulate	rh	26844	cortical area (white surface)	-0.0985	0.039	0.0115
705	precentral	rh	26845	cortical area (white surface)	-0.1102	0.0344	0.0013
706	precuneus	rh	26846	cortical area (white surface)	-0.0249	0.0291	0.3916
707	rostralanteriorcingulate	rh	26847	cortical area (white surface)	-0.1398	0.0451	0.0019
708	rostralmiddlefrontal	rh	26848	cortical area (white surface)	-0.0625	0.0287	0.0294
709	superiorfrontal	rh	26849	cortical area (white surface)	-0.0267	0.0359	0.4572
710	superiorparietal	rh	26850	cortical area (white surface)	-0.0909	0.0309	0.0033
711	superiortemporal	rh	26851	cortical area (white surface)	-0.0921	0.0375	0.0139
712	supramarginal	rh	26852	cortical area (white surface)	-0.0917	0.0358	0.0104
713	frontalpole	rh	26853	cortical area (white surface)	-0.0123	0.0497	0.804
714	transversetemporal	rh	26854	cortical area (white surface)	-0.0654	0.0345	0.0576
715	insula	rh	26855	cortical area (white surface)	-0.0998	0.036	0.0056
716	TotalSurface	lh	26923	cortical area (pial surface)	-0.1161	0.0277	2.8293e-05
717	bankssts	lh	26924	cortical area (pial surface)	-0.1178	0.0439	0.0072
718	caudalanteriorcingulate	lh	26925	cortical area (pial surface)	-0.0508	0.0468	0.2775
719	caudalmiddlefrontal	lh	26926	cortical area (pial surface)	-0.1131	0.0415	0.0065
720	cuneus	lh	26927	cortical area (pial surface)	-0.0053	0.032	0.8692
721	entorhinal	lh	26928	cortical area (pial surface)	-0.0933	0.0449	0.0379
722	fusiform	lh	26929	cortical area (pial surface)	-0.0084	0.0358	0.8148
723	inferiorparietal	lh	26930	cortical area (pial surface)	-0.0651	0.0363	0.0732
724	inferiortemporal	lh	26931	cortical area (pial surface)	-0.1127	0.0387	0.0036
725	isthmuscingulate	lh	26932	cortical area (pial surface)	0.0379	0.0381	0.3207
726	lateraloccipital	lh	26933	cortical area (pial surface)	0.0112	0.033	0.734
727	lateralorbitofrontal	lh	26934	cortical area (pial surface)	-0.0218	0.0318	0.4928
728	lingual	lh	26935	cortical area (pial surface)	0.021	0.0298	0.482
729	medialorbitofrontal	lh	26936	cortical area (pial surface)	-0.0684	0.0479	0.1537
730	middletemporal	lh	26937	cortical area (pial surface)	-0.0571	0.0319	0.0731
731	parahippocampal	lh	26938	cortical area (pial surface)	-0.0478	0.0357	0.1802
732	paracentral	lh	26939	cortical area (pial surface)	-0.0969	0.0396	0.0145
733	parsopercularis	lh	26940	cortical area (pial surface)	-0.0469	0.0402	0.2437
734	parsorbitalis	lh	26941	cortical area (pial surface)	-0.0349	0.04	0.3829
735	parstriangularis	lh	26942	cortical area (pial surface)	-0.0575	0.0431	0.1827
736	pericalcarine	lh	26943	cortical area (pial surface)	0.0217	0.0304	0.4757
737	postcentral	lh	26944	cortical area (pial surface)	-0.1068	0.0374	0.0043
738	posteriorcingulate	lh	26945	cortical area (pial surface)	-0.0832	0.0449	0.064
739	precentral	lh	26946	cortical area (pial surface)	-0.1284	0.032	5.9723e-05
740	precuneus	lh	26947	cortical area (pial surface)	0.0037	0.0309	0.9038
741	rostralanteriorcingulate	lh	26948	cortical area (pial surface)	-0.028	0.0344	0.4151
742	rostralmiddlefrontal	lh	26949	cortical area (pial surface)	-0.0877	0.028	0.0017
743	superiorfrontal	lh	26950	cortical area (pial surface)	-0.0771	0.0377	0.0406
744	superiorparietal	lh	26951	cortical area (pial surface)	-0.1027	0.0323	0.0015
745	superiortemporal	lh	26952	cortical area (pial surface)	-0.1259	0.036	0.0005
746	supramarginal	lh	26953	cortical area (pial surface)	-0.0343	0.0353	0.3312
747	frontalpole	lh	26954	cortical area (pial surface)	0.0198	0.054	0.7142
748	transversetemporal	lh	26955	cortical area (pial surface)	0.0129	0.0347	0.7107
749	TotalSurface	rh	26956	cortical area (pial surface)	-0.1105	0.0282	9.0868e-05
750	bankssts	rh	26957	cortical area (pial surface)	-0.1408	0.0544	0.0096
751	caudalanteriorcingulate	rh	26958	cortical area (pial surface)	-0.1621	0.0467	0.0005
752	caudalmiddlefrontal	rh	26959	cortical area (pial surface)	-0.0483	0.0373	0.1955
753	cuneus	rh	26960	cortical area (pial surface)	0.0376	0.0306	0.2187
754	entorhinal	rh	26961	cortical area (pial surface)	-0.0175	0.0456	0.7008
755	fusiform	rh	26962	cortical area (pial surface)	-0.0299	0.0339	0.3772
756	inferiorparietal	rh	26963	cortical area (pial surface)	-0.0995	0.0329	0.0025
757	inferiortemporal	rh	26964	cortical area (pial surface)	-0.0692	0.0327	0.0341
758	isthmuscingulate	rh	26965	cortical area (pial surface)	0.0479	0.0439	0.2752
759	lateraloccipital	rh	26966	cortical area (pial surface)	-0.0112	0.0302	0.7102
760	lateralorbitofrontal	rh	26967	cortical area (pial surface)	0.0065	0.0372	0.8622
761	lingual	rh	26968	cortical area (pial surface)	-0.0095	0.0297	0.7499
762	medialorbitofrontal	rh	26969	cortical area (pial surface)	0.0173	0.0323	0.5927
763	middletemporal	rh	26970	cortical area (pial surface)	-0.0368	0.038	0.3334
764	parahippocampal	rh	26971	cortical area (pial surface)	-0.026	0.0363	0.4739
765	paracentral	rh	26972	cortical area (pial surface)	-0.1224	0.0422	0.0038
766	parsopercularis	rh	26973	cortical area (pial surface)	-0.0773	0.0409	0.0587
767	parsorbitalis	rh	26974	cortical area (pial surface)	-0.0601	0.04	0.1334
768	parstriangularis	rh	26975	cortical area (pial surface)	-0.0324	0.0392	0.4085
769	pericalcarine	rh	26976	cortical area (pial surface)	0.0149	0.0304	0.6243
770	postcentral	rh	26977	cortical area (pial surface)	-0.11	0.0355	0.0019
771	posteriorcingulate	rh	26978	cortical area (pial surface)	-0.1117	0.042	0.0078
772	precentral	rh	26979	cortical area (pial surface)	-0.0946	0.0339	0.0052
773	precuneus	rh	26980	cortical area (pial surface)	-0.0315	0.0322	0.3284
774	rostralanteriorcingulate	rh	26981	cortical area (pial surface)	-0.1558	0.0469	0.0009
775	rostralmiddlefrontal	rh	26982	cortical area (pial surface)	-0.0554	0.0294	0.0597
776	superiorfrontal	rh	26983	cortical area (pial surface)	-0.0272	0.036	0.4502
777	superiorparietal	rh	26984	cortical area (pial surface)	-0.0933	0.0323	0.0038
778	superiortemporal	rh	26985	cortical area (pial surface)	-0.1141	0.0381	0.0028
779	supramarginal	rh	26986	cortical area (pial surface)	-0.0887	0.036	0.0138
780	frontalpole	rh	26987	cortical area (pial surface)	0.0502	0.0531	0.3453
781	transversetemporal	rh	26988	cortical area (pial surface)	-0.0564	0.0399	0.158
1020	GlobalMeanThickness	lh	26755	cortical thickness	0.0267	0.0361	0.4595
1021	bankssts	lh	26756	cortical thickness	0.0363	0.0403	0.3675
1022	caudalanteriorcingulate	lh	26757	cortical thickness	0.0659	0.0517	0.2024
1023	caudalmiddlefrontal	lh	26758	cortical thickness	0.0361	0.0335	0.2808
1024	cuneus	lh	26759	cortical thickness	0.0422	0.0321	0.1892
1025	entorhinal	lh	26760	cortical thickness	-0.0039	0.046	0.9327
1026	fusiform	lh	26761	cortical thickness	-0.0153	0.0437	0.7268
1027	inferiorparietal	lh	26762	cortical thickness	0.0136	0.034	0.6886
1028	inferiortemporal	lh	26763	cortical thickness	0.0013	0.039	0.9736
1029	isthmuscingulate	lh	26764	cortical thickness	-0.0664	0.0344	0.0536
1030	lateraloccipital	lh	26765	cortical thickness	0.0243	0.037	0.5114
1031	lateralorbitofrontal	lh	26766	cortical thickness	0.0445	0.0448	0.3213
1032	lingual	lh	26767	cortical thickness	0.0315	0.0356	0.3754
1033	medialorbitofrontal	lh	26768	cortical thickness	0.057	0.0512	0.2655
1034	middletemporal	lh	26769	cortical thickness	0.0459	0.0437	0.2932
1035	parahippocampal	lh	26770	cortical thickness	-0.0047	0.0341	0.8911
1036	paracentral	lh	26771	cortical thickness	0.0618	0.0335	0.0649
1037	parsopercularis	lh	26772	cortical thickness	0.0382	0.0399	0.3385
1038	parsorbitalis	lh	26773	cortical thickness	0.0308	0.0442	0.4859
1039	parstriangularis	lh	26774	cortical thickness	0.0358	0.0407	0.3787
1040	pericalcarine	lh	26775	cortical thickness	0.0747	0.0406	0.0655
1041	postcentral	lh	26776	cortical thickness	0.0068	0.0392	0.8623
1042	posteriorcingulate	lh	26777	cortical thickness	0.0067	0.0453	0.8815
1043	precentral	lh	26778	cortical thickness	0.0389	0.0356	0.2755
1044	precuneus	lh	26779	cortical thickness	-0.0027	0.0357	0.9407
1045	rostralanteriorcingulate	lh	26780	cortical thickness	0.0936	0.043	0.0294
1046	rostralmiddlefrontal	lh	26781	cortical thickness	0.0669	0.0344	0.0519
1047	superiorfrontal	lh	26782	cortical thickness	0.0375	0.0365	0.3042
1048	superiorparietal	lh	26783	cortical thickness	0.0187	0.0331	0.5719
1049	superiortemporal	lh	26784	cortical thickness	-0.0108	0.0369	0.7685
1050	supramarginal	lh	26785	cortical thickness	0.0303	0.0349	0.3857
1051	frontalpole	lh	26786	cortical thickness	0.0455	0.0473	0.3365
1052	transversetemporal	lh	26787	cortical thickness	-0.0089	0.0423	0.8341
1053	insula	lh	26788	cortical thickness	0.0175	0.0472	0.7102
1054	GlobalMeanThickness	rh	26856	cortical thickness	0.0359	0.0348	0.3026
1055	bankssts	rh	26857	cortical thickness	-0.0011	0.0451	0.98
1056	caudalanteriorcingulate	rh	26858	cortical thickness	0.001	0.0475	0.9825
1057	caudalmiddlefrontal	rh	26859	cortical thickness	0.0617	0.0359	0.0862
1058	cuneus	rh	26860	cortical thickness	0.0474	0.0347	0.1718
1059	entorhinal	rh	26861	cortical thickness	0.0266	0.0551	0.6294
1060	fusiform	rh	26862	cortical thickness	-0.0146	0.0449	0.7445
1061	inferiorparietal	rh	26863	cortical thickness	0.0358	0.0316	0.2577
1062	inferiortemporal	rh	26864	cortical thickness	0.0017	0.0376	0.9645
1063	isthmuscingulate	rh	26865	cortical thickness	-0.0309	0.0353	0.3806
1064	lateraloccipital	rh	26866	cortical thickness	0.0483	0.0325	0.1375
1065	lateralorbitofrontal	rh	26867	cortical thickness	0.0287	0.0467	0.5382
1066	lingual	rh	26868	cortical thickness	0.0086	0.0349	0.8047
1067	medialorbitofrontal	rh	26869	cortical thickness	0.0328	0.0454	0.4706
1068	middletemporal	rh	26870	cortical thickness	0.0485	0.0407	0.2339
1069	parahippocampal	rh	26871	cortical thickness	0.0033	0.0378	0.9301
1070	paracentral	rh	26872	cortical thickness	0.0646	0.0364	0.0761
1071	parsopercularis	rh	26873	cortical thickness	0.0757	0.0401	0.0592
1072	parsorbitalis	rh	26874	cortical thickness	0.0736	0.048	0.1255
1073	parstriangularis	rh	26875	cortical thickness	0.0503	0.0395	0.2025
1074	pericalcarine	rh	26876	cortical thickness	0.0553	0.0394	0.1611
1075	postcentral	rh	26877	cortical thickness	0.0435	0.0392	0.268
1076	posteriorcingulate	rh	26878	cortical thickness	0.0262	0.0373	0.4812
1077	precentral	rh	26879	cortical thickness	0.0439	0.0351	0.2109
1078	precuneus	rh	26880	cortical thickness	-0.0006	0.0347	0.9868
1079	rostralanteriorcingulate	rh	26881	cortical thickness	0.1001	0.0501	0.0457
1080	rostralmiddlefrontal	rh	26882	cortical thickness	0.0367	0.0407	0.367
1081	superiorfrontal	rh	26883	cortical thickness	0.0343	0.0356	0.3361
1082	superiorparietal	rh	26884	cortical thickness	0.0261	0.0341	0.4436
1083	superiortemporal	rh	26885	cortical thickness	0.0114	0.0383	0.7661
1084	supramarginal	rh	26886	cortical thickness	0.0219	0.0372	0.557
1085	frontalpole	rh	26887	cortical thickness	-0.0172	0.0565	0.7605
1086	transversetemporal	rh	26888	cortical thickness	0.0356	0.0427	0.4044
1087	insula	rh	26889	cortical thickness	0.1138	0.0426	0.0076
1326	3rd-Ventricle	global	26501	subcortical intensity	-0.0251	0.036	0.4864
1327	4th-Ventricle	global	26502	subcortical intensity	0.0821	0.0333	0.0136
1328	5th-Ventricle	global	26503	subcortical intensity	NA	NA	NA
1329	Brain-Stem	global	26504	subcortical intensity	-0.1069	0.0295	0.0003
1330	CSF	global	26505	subcortical intensity	-0.0302	0.0374	0.4189
1331	WM-hypointensities	global	26506	subcortical intensity	0.0207	0.0468	0.6582
1332	non-WM-hypointensities	global	26507	subcortical intensity	NA	NA	NA
1333	Optic-Chiasm	global	26508	subcortical intensity	-0.0768	0.0408	0.0601
1334	CC-Posterior	global	26509	subcortical intensity	-0.0432	0.0386	0.2632
1335	CC-Mid-Posterior	global	26510	subcortical intensity	-0.037	0.0393	0.347
1336	CC-Central	global	26511	subcortical intensity	0.0015	0.0397	0.9698
1337	CC-Mid-Anterior	global	26512	subcortical intensity	-0.0006	0.042	0.9885
1338	CC-Anterior	global	26513	subcortical intensity	0.0359	0.0375	0.3377
1339	Lateral-Ventricle	lh	26538	subcortical intensity	0.0331	0.0385	0.3901
1340	Inf-Lat-Vent	lh	26539	subcortical intensity	0.1431	0.0488	0.0034
1341	Cerebellum-White-Matter	lh	26540	subcortical intensity	0.1024	0.0437	0.019
1342	Cerebellum-Cortex	lh	26541	subcortical intensity	0.0994	0.0331	0.0027
1343	Thalamus-Proper	lh	26542	subcortical intensity	0.0053	0.0346	0.8775
1344	Caudate	lh	26543	subcortical intensity	0.0192	0.0392	0.6233
1345	Putamen	lh	26544	subcortical intensity	0.0087	0.0379	0.8174
1346	Pallidum	lh	26545	subcortical intensity	0.014	0.0377	0.7095
1347	Hippocampus	lh	26546	subcortical intensity	0.0403	0.0384	0.2942
1348	Amygdala	lh	26547	subcortical intensity	0.0164	0.0399	0.6811
1349	Accumbens-area	lh	26548	subcortical intensity	-0.0125	0.0348	0.7203
1350	VentralDC	lh	26549	subcortical intensity	-0.0732	0.043	0.0892
1351	vessel	lh	26550	subcortical intensity	0.1257	0.0859	0.143
1352	choroid-plexus	lh	26551	subcortical intensity	0.082	0.0401	0.0412
1353	Lateral-Ventricle	rh	26569	subcortical intensity	0.0256	0.0389	0.5103
1354	Inf-Lat-Vent	rh	26570	subcortical intensity	0.0656	0.0483	0.1748
1355	Cerebellum-White-Matter	rh	26571	subcortical intensity	0.0144	0.05	0.7729
1356	Cerebellum-Cortex	rh	26572	subcortical intensity	0.0482	0.0345	0.1625
1357	Thalamus-Proper	rh	26573	subcortical intensity	-0.0045	0.0323	0.8897
1358	Caudate	rh	26574	subcortical intensity	0.0135	0.0374	0.718
1359	Putamen	rh	26575	subcortical intensity	-0.0045	0.039	0.9085
1360	Pallidum	rh	26576	subcortical intensity	0.004	0.0376	0.9158
1361	Hippocampus	rh	26577	subcortical intensity	-0.0431	0.0377	0.2531
1362	Amygdala	rh	26578	subcortical intensity	-0.0227	0.0391	0.5619
1363	Accumbens-area	rh	26579	subcortical intensity	-0.0098	0.0349	0.7799
1364	VentralDC	rh	26580	subcortical intensity	-0.1014	0.0389	0.0091
1365	vessel	rh	26581	subcortical intensity	0.1275	0.0698	0.0678
1366	choroid-plexus	rh	26582	subcortical intensity	0.071	0.0412	0.085
1367	unknown	lh	26989	cortical grey-white contrast	0.0383	0.0627	0.5414
1368	bankssts	lh	26990	cortical grey-white contrast	-0.0684	0.0304	0.0245
1369	caudalanteriorcingulate	lh	26991	cortical grey-white contrast	-0.0114	0.044	0.7951
1370	caudalmiddlefrontal	lh	26992	cortical grey-white contrast	-0.0389	0.0321	0.2261
1371	cuneus	lh	26993	cortical grey-white contrast	-0.0357	0.0333	0.2828
1372	entorhinal	lh	26994	cortical grey-white contrast	-0.0684	0.0342	0.0459
1373	fusiform	lh	26995	cortical grey-white contrast	-0.063	0.0253	0.0128
1374	inferiorparietal	lh	26996	cortical grey-white contrast	-0.0281	0.0285	0.3238
1375	inferiortemporal	lh	26997	cortical grey-white contrast	-0.0661	0.0274	0.0158
1376	isthmuscingulate	lh	26998	cortical grey-white contrast	-0.038	0.0329	0.2488
1377	lateraloccipital	lh	26999	cortical grey-white contrast	-0.0154	0.0292	0.5985
1378	lateralorbitofrontal	lh	27000	cortical grey-white contrast	-0.0625	0.0269	0.0202
1379	lingual	lh	27001	cortical grey-white contrast	-0.0398	0.0301	0.1862
1380	medialorbitofrontal	lh	27002	cortical grey-white contrast	-0.0252	0.0286	0.3788
1381	middletemporal	lh	27003	cortical grey-white contrast	-0.0552	0.0297	0.0631
1382	parahippocampal	lh	27004	cortical grey-white contrast	-0.051	0.0295	0.0831
1383	paracentral	lh	27005	cortical grey-white contrast	-0.0274	0.0341	0.4221
1384	parsopercularis	lh	27006	cortical grey-white contrast	-0.0387	0.0315	0.2198
1385	parsorbitalis	lh	27007	cortical grey-white contrast	-0.0443	0.0299	0.1385
1386	parstriangularis	lh	27008	cortical grey-white contrast	-0.056	0.0301	0.063
1387	pericalcarine	lh	27009	cortical grey-white contrast	-0.0047	0.0345	0.8912
1388	postcentral	lh	27010	cortical grey-white contrast	-0.0504	0.0318	0.1133
1389	posteriorcingulate	lh	27011	cortical grey-white contrast	-0.0126	0.0283	0.6572
1390	precentral	lh	27012	cortical grey-white contrast	-0.0227	0.0312	0.4665
1391	precuneus	lh	27013	cortical grey-white contrast	-0.0493	0.0274	0.0714
1392	rostralanteriorcingulate	lh	27014	cortical grey-white contrast	-0.0192	0.0315	0.541
1393	rostralmiddlefrontal	lh	27015	cortical grey-white contrast	-0.0443	0.0271	0.1022
1394	superiorfrontal	lh	27016	cortical grey-white contrast	-0.0135	0.0295	0.6469
1395	superiorparietal	lh	27017	cortical grey-white contrast	-0.0329	0.0296	0.2667
1396	superiortemporal	lh	27018	cortical grey-white contrast	-0.0551	0.0294	0.0613
1397	supramarginal	lh	27019	cortical grey-white contrast	-0.0359	0.0286	0.2093
1398	frontalpole	lh	27020	cortical grey-white contrast	-0.0446	0.0301	0.139
1399	temporalpole	lh	27021	cortical grey-white contrast	-0.0712	0.038	0.0612
1400	transversetemporal	lh	27022	cortical grey-white contrast	-0.0684	0.0364	0.0605
1401	insula	lh	27023	cortical grey-white contrast	-0.0509	0.0266	0.0558
1402	unknown	rh	27024	cortical grey-white contrast	-0.0178	0.0913	0.845
1403	bankssts	rh	27025	cortical grey-white contrast	-0.0786	0.029	0.0066
1404	caudalanteriorcingulate	rh	27026	cortical grey-white contrast	-0.0012	0.039	0.9745
1405	caudalmiddlefrontal	rh	27027	cortical grey-white contrast	-0.0373	0.0341	0.2738
1406	cuneus	rh	27028	cortical grey-white contrast	-0.0403	0.0321	0.21
1407	entorhinal	rh	27029	cortical grey-white contrast	-0.0469	0.0369	0.2045
1408	fusiform	rh	27030	cortical grey-white contrast	-0.0493	0.0271	0.0692
1409	inferiorparietal	rh	27031	cortical grey-white contrast	-0.0639	0.0266	0.0164
1410	inferiortemporal	rh	27032	cortical grey-white contrast	-0.025	0.0264	0.3433
1411	isthmuscingulate	rh	27033	cortical grey-white contrast	-0.0387	0.0335	0.2483
1412	lateraloccipital	rh	27034	cortical grey-white contrast	-0.0528	0.029	0.0687
1413	lateralorbitofrontal	rh	27035	cortical grey-white contrast	-0.0621	0.0305	0.0416
1414	lingual	rh	27036	cortical grey-white contrast	-0.0396	0.0298	0.1839
1415	medialorbitofrontal	rh	27037	cortical grey-white contrast	-0.0371	0.0285	0.1923
1416	middletemporal	rh	27038	cortical grey-white contrast	-0.0378	0.0268	0.1589
1417	parahippocampal	rh	27039	cortical grey-white contrast	-0.0364	0.0291	0.2111
1418	paracentral	rh	27040	cortical grey-white contrast	-0.0385	0.034	0.258
1419	parsopercularis	rh	27041	cortical grey-white contrast	-0.0286	0.0323	0.376
1420	parsorbitalis	rh	27042	cortical grey-white contrast	0.0126	0.0289	0.6621
1421	parstriangularis	rh	27043	cortical grey-white contrast	-0.0308	0.032	0.3354
1422	pericalcarine	rh	27044	cortical grey-white contrast	-0.0199	0.033	0.548
1423	postcentral	rh	27045	cortical grey-white contrast	-0.0559	0.0322	0.0823
1424	posteriorcingulate	rh	27046	cortical grey-white contrast	-0.0217	0.0282	0.4415
1425	precentral	rh	27047	cortical grey-white contrast	-0.0229	0.0322	0.4762
1426	precuneus	rh	27048	cortical grey-white contrast	-0.0691	0.0284	0.015
1427	rostralanteriorcingulate	rh	27049	cortical grey-white contrast	0.0184	0.0313	0.5563
1428	rostralmiddlefrontal	rh	27050	cortical grey-white contrast	-0.0183	0.0277	0.5095
1429	superiorfrontal	rh	27051	cortical grey-white contrast	-0.012	0.0301	0.6899
1430	superiorparietal	rh	27052	cortical grey-white contrast	-0.0602	0.0293	0.0398
1431	superiortemporal	rh	27053	cortical grey-white contrast	-0.046	0.0294	0.1181
1432	supramarginal	rh	27054	cortical grey-white contrast	-0.0588	0.029	0.0427
1433	frontalpole	rh	27055	cortical grey-white contrast	-0.0173	0.0323	0.5926
1434	temporalpole	rh	27056	cortical grey-white contrast	0.012	0.0355	0.7339
1435	transversetemporal	rh	27057	cortical grey-white contrast	-0.06	0.0374	0.1084
1436	insula	rh	27058	cortical grey-white contrast	0.0124	0.0272	0.6479
