## Supplementary Data 3 for "Exploring the molecular basis of the genetic correlation between body mass index and brain morphological traits"

### Sheet: Sheet1
cell_type	coordinates	delta_svm	chr	pos	ref	alt	rsid	ENSG00000267801	ENSG00000178952	ENSG00000237742	ENSG00000160695
ASCNT_2	chr11:118940948-118940966	-2.00321	chr11	118940957	C	G	rs1784302	FALSE	FALSE	FALSE	TRUE
ASCT_3	chr11:118940948-118940966	-2.28841	chr11	118940957	C	G	rs1784302	FALSE	FALSE	FALSE	TRUE
COP	chr16:28848809-28848827	-2.20271	chr16	28848818	A	G	rs12325278	FALSE	TRUE	FALSE	FALSE
CT_1	chr16:28872345-28872363	2.26919	chr16	28872354	G	C	rs7499337	FALSE	TRUE	FALSE	FALSE
D2Pu	chr16:28882415-28882433	2.1794	chr16	28882424	T	C	rs7498603	FALSE	TRUE	FALSE	FALSE
ITL4_2	chr11:118940948-118940966	-2.16551	chr11	118940957	C	G	rs1784302	FALSE	FALSE	FALSE	TRUE
ITL45_2	chr16:28848809-28848827	-2.15361	chr16	28848818	A	G	rs12325278	FALSE	TRUE	FALSE	FALSE
ITL5_1	chr16:28848809-28848827	-2.0083	chr16	28848818	A	G	rs12325278	FALSE	TRUE	FALSE	FALSE
LAMP5_LHX6	chr16:28839921-28839939	-2.03437	chr16	28839930	G	T	rs62036624	FALSE	TRUE	FALSE	FALSE
MGC_1	chr16:28857636-28857654	3.16915	chr16	28857645	A	G	rs7187776	FALSE	TRUE	FALSE	FALSE
NP_1	chr16:28872345-28872363	2.02148	chr16	28872354	G	C	rs7499337	FALSE	TRUE	FALSE	FALSE
NP_1	chr17:73862637-73862655	2.22905	chr17	73862646	C	T	rs8081606	TRUE	FALSE	FALSE	FALSE
OGC_2	chr11:118940948-118940966	-2.04793	chr11	118940957	C	G	rs1784302	FALSE	FALSE	FALSE	TRUE
OGC_3	chr11:118952164-118952182	-2.12204	chr11	118952173	A	G	rs15818	FALSE	FALSE	FALSE	TRUE
PKJ_1	chr11:118940948-118940966	-2.33787	chr11	118940957	C	G	rs1784302	FALSE	FALSE	FALSE	TRUE
PKJ_2	chr16:28882415-28882433	2.00631	chr16	28882424	T	C	rs7498603	FALSE	TRUE	FALSE	FALSE
PVALB_2	chr6:126089276-126089294	-2.11014	chr6	126089285	G	C	rs13209968	FALSE	FALSE	TRUE	FALSE
PVALB_3	chr16:28848809-28848827	-2.35365	chr16	28848818	A	G	rs12325278	FALSE	TRUE	FALSE	FALSE
SNCG_3	chr16:28848809-28848827	-2.19872	chr16	28848818	A	G	rs12325278	FALSE	TRUE	FALSE	FALSE
VIP_2	chr11:118940948-118940966	-2.39697	chr11	118940957	C	G	rs1784302	FALSE	FALSE	FALSE	TRUE
VIP_3	chr11:118940948-118940966	-2.26007	chr11	118940957	C	G	rs1784302	FALSE	FALSE	FALSE	TRUE
VIP_4	chr11:118940948-118940966	-2.04761	chr11	118940957	C	G	rs1784302	FALSE	FALSE	FALSE	TRUE
VIP_7	chr11:118940948-118940966	-2.11258	chr11	118940957	C	G	rs1784302	FALSE	FALSE	FALSE	TRUE
